# Obfuscation via pitch-shifting for balancing privacy and diagnostic utility in voice-based cognitive assessment

**DOI:** 10.1101/2024.11.25.24317900

**Authors:** Meysam Ahangaran, Nauman Dawalatabad, Cody Karjadi, James Glass, Rhoda Au, Vijaya B. Kolachalama

## Abstract

**Introduction:** Digital voice analysis is gaining traction as a tool to differentiate cognitively normal from impaired individuals. However, voice data poses privacy risks due to the potential identification of speakers by automated systems.

**Methods:** We developed a framework that uses weighted linear interpolation of privacy and utility metrics to balance speaker obfuscation and cognitive integrity in cognitive assessments. This framework applies pitch-shifting for speaker obfuscation while preserving cognitive speech features. We tested it on digital voice recordings from the Framingham Heart Study (N=128) and Dementia Bank Delaware corpus (N=85), both containing responses to neuropsychological tests.

**Results:** The tool effectively obfuscated speaker identity while maintaining cognitive feature integrity, achieving an accuracy of 0.6465 in classifying individuals with normal cognition, mild cognitive impairment, and dementia in the FHS cohort.

**Discussion:** Our approach enables the development of digital markers for dementia assessment while protecting sensitive personal information, offering a scalable solution for privacy-preserving voice-based diagnostics.
