## Supplementary data 1 for "Obfuscation via pitch-shifting for balancing privacy and diagnostic utility in voice-based cognitive assessment"

Feature (FHS)	Importance
mfcc_15_median_min	0.034228563
mfcc_2_median_max	0.032222215
mfcc_12_median_min	0.029409011
mfcc_4_median_max	0.022451233
zero_crossing_rate_median	0.022386126
delta_0_range	0.020948148
delta_7_mean	0.019631438
spectral_bandwidth_max	0.01955181
mfcc_4_max	0.016163544
delta_0_max	0.014405682
mfcc_2_mean	0.0122879
delta_8_median_min	0.011898487
mfcc_8_range	0.011288839
mfcc_19_max	0.011238816
chroma_cens_1_median	0.01106278
delta_16_median_min	0.010432138
delta_8_mean	0.010020978
mfcc_2_median	0.009559313
delta_5_median_max	0.009495596
chroma_cens_0_median_min	0.009286627
