## Supplementary data 2 for "Obfuscation via pitch-shifting for balancing privacy and diagnostic utility in voice-based cognitive assessment"

Feature (Dementia Bank)	Importance
mfcc_5_median	0.115495874
chroma_cens_6_median_max	0.033896947
mfcc_5_mean	0.029662065
delta_16_mean	0.028681575
mfcc_10_median_min	0.028623581
delta_9_median	0.025815844
mfcc_12_median	0.01486489
chroma_cens_7_median_max	0.012882444
mfcc_4_max	0.012300792
mfcc_14_median_min	0.011955188
mfcc_12_mean	0.011817998
chroma_cens_3_std	0.01172954
chroma_cens_0_max	0.011608119
delta_2_range	0.01155797
delta_5_std	0.011340602
chroma_cens_2_std	0.011213315
chroma_cens_11_range	0.010117427
delta_14_median	0.009222186
mfcc_13_range	0.009038404
delta_18_median	0.008727879
