## Supplementary data 3 for "Obfuscation via pitch-shifting for balancing privacy and diagnostic utility in voice-based cognitive assessment"

Features (FHS)	Random forest	SVM	kNN	MLP	Ada boost	Gaussian Naive Bayes
1	0.5981	0.6942	0.6615	0.6391	0.6301	0.6923
2	0.6288	0.6628	0.6635	0.6083	0.6538	0.6692
3	0.6455	0.6859	0.6712	0.6788	0.6263	0.6769
4	0.6532	0.7013	0.6712	0.6301	0.6237	0.6615
5	0.6609	0.6929	0.6705	0.6019	0.5923	0.6622
6	0.6769	0.6929	0.6705	0.6391	0.6378	0.6622
7	0.6846	0.6929	0.6462	0.5013	0.6231	0.6776
8	0.6686	0.6929	0.6699	0.5244	0.6551	0.6699
9	0.6442	0.6929	0.6622	0.4083	0.6378	0.6077
10	0.6679	0.6929	0.6474	0.5327	0.6378	0.5917
11	0.6538	0.6929	0.6474	0.4744	0.6295	0.6
12	0.6686	0.6929	0.6474	0.5455	0.6385	0.5923
13	0.6532	0.6929	0.6712	0.5583	0.6314	0.5846
14	0.6763	0.6929	0.6712	0.4712	0.6147	0.5769
15	0.6686	0.6929	0.6712	0.5833	0.5365	0.5769
16	0.6917	0.6929	0.6712	0.5378	0.6372	0.5769
17	0.6853	0.6929	0.6622	0.6013	0.5833	0.5769
18	0.6846	0.6929	0.6622	0.6571	0.6776	0.5763
19	0.6923	0.6929	0.6622	0.5673	0.5686	0.5917
20	0.6769	0.6929	0.6622	0.6244	0.5686	0.5526
21	0.6763	0.6929	0.6622	0.5551	0.6301	0.5686
22	0.7	0.6929	0.6699	0.609	0.6391	0.5532
23	0.6846	0.6929	0.6314	0.5769	0.6321	0.5365
24	0.7006	0.6929	0.5853	0.5712	0.5981	0.5442
25	0.6929	0.6929	0.5853	0.491	0.5981	0.5449
26	0.6846	0.7006	0.5936	0.5327	0.6788	0.5449
27	0.7013	0.7006	0.5936	0.5474	0.5673	0.5603
28	0.7006	0.7006	0.5936	0.5615	0.6231	0.5526
29	0.6846	0.7006	0.5936	0.5096	0.6378	0.5526
30	0.7006	0.7006	0.5936	0.6147	0.6385	0.5449
31	0.6929	0.7006	0.5936	0.5455	0.6064	0.5372
32	0.7006	0.7006	0.609	0.5051	0.5981	0.5449
33	0.6929	0.7006	0.609	0.641	0.6154	0.5526
34	0.716	0.7006	0.609	0.5827	0.6487	0.5455
35	0.716	0.7006	0.609	0.4987	0.6545	0.5615
36	0.7083	0.7006	0.609	0.5205	0.6468	0.5532
37	0.6929	0.7006	0.609	0.6705	0.6385	0.5449
38	0.6853	0.7006	0.609	0.4519	0.6071	0.5526
39	0.7083	0.7006	0.609	0.5532	0.584	0.5603
40	0.7006	0.7006	0.609	0.5615	0.6147	0.5603
41	0.7167	0.7006	0.609	0.459	0.5987	0.5526
42	0.7083	0.7006	0.609	0.5397	0.6147	0.5603
43	0.7083	0.7006	0.609	0.5442	0.6154	0.5603
44	0.6929	0.7006	0.6006	0.6224	0.6135	0.5686
45	0.7083	0.7006	0.6006	0.5391	0.6224	0.5692
46	0.709	0.7006	0.5853	0.4686	0.6372	0.5692
47	0.6853	0.7006	0.5853	0.5814	0.6385	0.5692
48	0.7013	0.7006	0.5853	0.5551	0.6231	0.5692
49	0.7083	0.7006	0.5853	0.5468	0.6154	0.5692
50	0.6929	0.7006	0.5853	0.6006	0.6462	0.5615
51	0.7083	0.7006	0.5853	0.5468	0.6776	0.5538
52	0.716	0.7006	0.5853	0.5987	0.6942	0.5615
53	0.6929	0.7006	0.5853	0.5609	0.6942	0.5615
54	0.6929	0.7006	0.5853	0.4968	0.5686	0.5615
55	0.6776	0.7006	0.5853	0.5436	0.5532	0.5615
56	0.716	0.7006	0.5853	0.5763	0.5526	0.5692
57	0.7006	0.7006	0.5853	0.4821	0.5526	0.5615
58	0.716	0.7006	0.5853	0.6327	0.6224	0.5615
59	0.7083	0.7006	0.5853	0.5538	0.6551	0.5622
60	0.6936	0.7006	0.5929	0.6378	0.6551	0.5615
61	0.7154	0.7006	0.5929	0.5455	0.6551	0.5615
62	0.7006	0.7006	0.5929	0.5449	0.6551	0.5699
63	0.6929	0.7006	0.5846	0.5609	0.6244	0.5699
64	0.7083	0.7006	0.5846	0.6006	0.6173	0.5615
65	0.6936	0.7006	0.5846	0.5622	0.6173	0.5538
66	0.716	0.7006	0.5846	0.65	0.5545	0.5538
67	0.709	0.7006	0.5846	0.5628	0.5929	0.5699
68	0.6846	0.7006	0.5846	0.5218	0.6173	0.5622
69	0.6846	0.7006	0.5846	0.6288	0.6064	0.5622
70	0.6846	0.7006	0.5846	0.6	0.5769	0.5622
71	0.7083	0.7006	0.5846	0.5442	0.5853	0.5622
72	0.7006	0.7006	0.5846	0.5923	0.5853	0.5622
73	0.7083	0.7006	0.5846	0.584	0.6006	0.5776
74	0.725	0.7006	0.5846	0.5577	0.6006	0.5776
75	0.7083	0.7006	0.5846	0.6256	0.5615	0.5776
76	0.7006	0.7006	0.5846	0.5064	0.5917	0.5776
77	0.6929	0.7006	0.5846	0.5096	0.6224	0.5776
78	0.709	0.7006	0.5846	0.6154	0.6224	0.5699
79	0.709	0.7006	0.5846	0.5532	0.5994	0.5699
80	0.6942	0.7006	0.5846	0.5615	0.6013	0.5776
81	0.6929	0.7006	0.5846	0.6167	0.6013	0.5699
82	0.6929	0.7006	0.5846	0.5923	0.6013	0.5699
83	0.7083	0.7006	0.5846	0.5436	0.6013	0.5699
84	0.6929	0.7006	0.5846	0.6237	0.5936	0.5782
85	0.6929	0.7006	0.5846	0.6237	0.5859	0.5705
86	0.7006	0.7006	0.5846	0.641	0.6397	0.5782
87	0.7006	0.7006	0.5846	0.5526	0.6628	0.5782
88	0.6929	0.7006	0.5846	0.4769	0.6077	0.5782
89	0.7083	0.7006	0.5846	0.5141	0.5846	0.5705
90	0.709	0.7006	0.5846	0.4833	0.5077	0.5782
91	0.6929	0.7006	0.5846	0.591	0.5462	0.5782
92	0.7083	0.7006	0.5846	0.5353	0.5385	0.5782
93	0.709	0.7006	0.5846	0.5372	0.5391	0.5859
94	0.7083	0.7006	0.5846	0.6494	0.5699	0.5782
95	0.7006	0.7006	0.5846	0.6295	0.5769	0.5782
96	0.7006	0.7006	0.5846	0.5135	0.5692	0.5705
97	0.7013	0.7006	0.5846	0.4526	0.5692	0.5699
98	0.7006	0.7006	0.5846	0.5859	0.5513	0.5699
99	0.6853	0.7006	0.5846	0.6064	0.5667	0.5699
100	0.7173	0.7006	0.5846	0.5917	0.5667	0.5699
101	0.6936	0.7006	0.5846	0.5808	0.5519	0.5699
102	0.6853	0.7006	0.5846	0.5692	0.5609	0.5776
103	0.7006	0.7006	0.5846	0.6006	0.5609	0.5705
104	0.6776	0.7006	0.5846	0.5936	0.5609	0.5782
105	0.6853	0.7006	0.5929	0.6378	0.5686	0.5705
106	0.6769	0.7006	0.5929	0.5551	0.5609	0.5859
107	0.7006	0.7006	0.5929	0.6487	0.6077	0.5859
108	0.6936	0.7006	0.5929	0.5346	0.6397	0.5859
109	0.7006	0.7006	0.5929	0.5923	0.6397	0.5936
110	0.6846	0.7006	0.5929	0.5673	0.6551	0.5936
111	0.7096	0.7006	0.5929	0.5212	0.6551	0.5936
112	0.7006	0.7006	0.5929	0.4833	0.6551	0.5936
113	0.6853	0.7006	0.5929	0.5513	0.6551	0.5929
114	0.7006	0.7006	0.5929	0.5769	0.6397	0.5929
115	0.709	0.7006	0.5929	0.5468	0.6397	0.5853
116	0.6929	0.7006	0.5929	0.6308	0.5859	0.5853
117	0.6929	0.7006	0.5929	0.5353	0.5859	0.5776
118	0.7173	0.7006	0.5929	0.5391	0.5705	0.5776
119	0.709	0.7006	0.5929	0.5776	0.5705	0.5776
120	0.6853	0.7006	0.5929	0.5295	0.5705	0.5776
121	0.7167	0.7006	0.5929	0.609	0.5705	0.5776
122	0.6929	0.7006	0.5929	0.5763	0.5705	0.5776
123	0.6929	0.7006	0.5853	0.5051	0.5622	0.5853
124	0.7013	0.7006	0.6231	0.6237	0.5622	0.5699
125	0.6936	0.7006	0.6231	0.4904	0.5397	0.5699
126	0.7167	0.7006	0.6231	0.6551	0.5397	0.5699
127	0.7083	0.7006	0.6231	0.5628	0.5244	0.5699
128	0.7006	0.7006	0.6231	0.6096	0.5474	0.5699
129	0.7013	0.7006	0.6231	0.4987	0.5705	0.5699
130	0.6853	0.7006	0.6231	0.6	0.5705	0.5699
131	0.6936	0.7006	0.6231	0.5077	0.5705	0.5699
132	0.709	0.7006	0.6231	0.5179	0.5551	0.5699
133	0.7006	0.7006	0.6231	0.5705	0.5628	0.5699
134	0.6853	0.7006	0.6231	0.6295	0.5628	0.5699
135	0.7006	0.7006	0.6231	0.5532	0.5782	0.5776
136	0.6853	0.7006	0.6231	0.5372	0.5782	0.5776
137	0.7006	0.7006	0.6231	0.5756	0.5321	0.5776
138	0.7083	0.7006	0.6231	0.5506	0.5321	0.5776
139	0.7013	0.7006	0.6231	0.6647	0.5321	0.5776
140	0.6776	0.7006	0.6231	0.5692	0.5705	0.5776
141	0.7096	0.7006	0.6231	0.5006	0.5705	0.5776
142	0.6936	0.7006	0.6231	0.5904	0.609	0.5776
143	0.709	0.7006	0.6231	0.4968	0.609	0.5776
144	0.709	0.7006	0.6231	0.5692	0.5833	0.5776
145	0.6929	0.7006	0.6231	0.5295	0.5833	0.5776
146	0.6853	0.7006	0.6231	0.5564	0.5756	0.5776
147	0.6853	0.7006	0.6231	0.5788	0.5756	0.5622
148	0.6859	0.7006	0.6231	0.5436	0.5756	0.5699
149	0.6776	0.7006	0.6231	0.5404	0.5756	0.5622
150	0.709	0.7006	0.6231	0.5756	0.5833	0.5699
151	0.7013	0.7006	0.6231	0.5276	0.5583	0.5699
152	0.709	0.7006	0.6231	0.6256	0.5583	0.5853
153	0.6929	0.7006	0.6231	0.6071	0.5353	0.5776
154	0.6859	0.7006	0.6231	0.6564	0.5353	0.5699
155	0.6776	0.7006	0.6231	0.5776	0.5276	0.5699
156	0.6929	0.7006	0.6231	0.5686	0.5276	0.5699
157	0.6853	0.7006	0.6231	0.5295	0.5276	0.5699
158	0.7013	0.7006	0.6231	0.5846	0.5506	0.5699
159	0.7006	0.7006	0.6231	0.5442	0.5276	0.5699
160	0.6853	0.7006	0.6231	0.5756	0.5442	0.5699
161	0.6853	0.7006	0.6231	0.6154	0.5442	0.5699
162	0.6853	0.7006	0.6231	0.5365	0.5212	0.5699
163	0.6769	0.7006	0.6231	0.5385	0.5391	0.5699
164	0.7173	0.7006	0.6231	0.5692	0.5545	0.5622
165	0.7096	0.7006	0.6231	0.6	0.5237	0.5699
166	0.6936	0.7006	0.6231	0.584	0.5237	0.5622
167	0.6853	0.7006	0.6231	0.5603	0.5391	0.5776
168	0.6782	0.7006	0.6231	0.5776	0.5391	0.5776
169	0.7096	0.7006	0.6231	0.5673	0.5391	0.5853
170	0.6923	0.7006	0.6231	0.616	0.5391	0.5769
171	0.6929	0.7006	0.6231	0.5071	0.5391	0.5769
172	0.6929	0.7006	0.6231	0.4904	0.5699	0.5769
173	0.6853	0.7006	0.6231	0.5058	0.5532	0.5769
174	0.6853	0.7006	0.6231	0.5359	0.5532	0.5769
175	0.7006	0.7006	0.6231	0.5769	0.5141	0.5769
176	0.6936	0.7006	0.6231	0.616	0.5058	0.5769
177	0.6936	0.7006	0.6231	0.5596	0.5058	0.5769
178	0.6846	0.7006	0.6231	0.5519	0.5135	0.5769
179	0.6936	0.7006	0.6231	0.5378	0.5212	0.5692
180	0.6853	0.7006	0.6231	0.5846	0.5212	0.5769
181	0.6929	0.7006	0.6231	0.5686	0.5212	0.5769
182	0.6936	0.7006	0.6231	0.5917	0.5212	0.5769
183	0.709	0.7006	0.6154	0.6244	0.5212	0.5692
184	0.7013	0.6929	0.5987	0.5756	0.5462	0.5538
185	0.7013	0.6929	0.5987	0.6173	0.5385	0.5692
186	0.6936	0.6929	0.5987	0.625	0.5538	0.5692
187	0.6929	0.6929	0.5987	0.5788	0.5923	0.5622
188	0.6936	0.6929	0.5987	0.5564	0.6071	0.5776
189	0.6776	0.6929	0.5987	0.5763	0.5917	0.5776
190	0.7006	0.6929	0.5987	0.5769	0.5917	0.5776
191	0.7013	0.6929	0.5987	0.5923	0.5917	0.5853
192	0.6923	0.6929	0.5987	0.5545	0.5917	0.5776
193	0.7013	0.6929	0.5987	0.5859	0.6391	0.5776
194	0.6936	0.6929	0.5987	0.5603	0.6391	0.5699
195	0.6929	0.6929	0.5987	0.484	0.6237	0.5622
196	0.7006	0.6929	0.5987	0.584	0.6314	0.5622
197	0.7013	0.6929	0.5987	0.5295	0.6314	0.5699
198	0.7096	0.6929	0.6071	0.6147	0.6314	0.5622
199	0.6929	0.6929	0.6071	0.5891	0.6314	0.5545
200	0.6782	0.6929	0.6071	0.609	0.6314	0.5622
201	0.7167	0.6929	0.5987	0.5904	0.6314	0.5468
202	0.6859	0.6929	0.5987	0.4353	0.6314	0.5385
203	0.6859	0.6929	0.5987	0.5237	0.6314	0.5308
204	0.7019	0.6929	0.5987	0.5853	0.6314	0.5308
205	0.6853	0.6929	0.5987	0.5551	0.6314	0.5231
206	0.7167	0.6929	0.5987	0.525	0.6071	0.5231
207	0.7096	0.6929	0.5987	0.6628	0.6071	0.5231
208	0.6692	0.6929	0.5987	0.5237	0.6071	0.5231
209	0.6929	0.6929	0.5987	0.6	0.6071	0.5231
210	0.6859	0.6929	0.5987	0.6	0.6237	0.5231
211	0.7013	0.6929	0.5987	0.5462	0.6237	0.5231
212	0.6936	0.6929	0.5987	0.6135	0.6237	0.5231
213	0.7096	0.6929	0.5987	0.4987	0.6314	0.5231
214	0.6846	0.6929	0.5987	0.5205	0.625	0.5231
215	0.6936	0.6929	0.5987	0.5538	0.625	0.5231
216	0.6936	0.6929	0.5987	0.6141	0.625	0.5231
217	0.6692	0.6929	0.5987	0.4846	0.625	0.5308
218	0.6853	0.6929	0.5987	0.6551	0.625	0.5308
219	0.6853	0.6929	0.5987	0.5699	0.625	0.5385
220	0.6859	0.6929	0.5987	0.5372	0.6013	0.5385
221	0.6929	0.6929	0.5987	0.6314	0.6321	0.5385
222	0.6615	0.6929	0.5987	0.4737	0.609	0.5462
223	0.6699	0.6929	0.5987	0.5994	0.6006	0.5385
224	0.7019	0.6929	0.5987	0.4968	0.609	0.5538
225	0.709	0.6929	0.5987	0.5442	0.609	0.5538
226	0.6859	0.6929	0.5987	0.5692	0.609	0.5538
227	0.6853	0.6929	0.5987	0.5929	0.6167	0.5462
228	0.6859	0.6929	0.5987	0.5987	0.6244	0.5385
229	0.7013	0.6929	0.5987	0.5192	0.5929	0.5385
230	0.6936	0.6929	0.5987	0.6487	0.5929	0.5462
231	0.7013	0.6929	0.5987	0.6083	0.5699	0.5385
232	0.7013	0.6929	0.5987	0.5936	0.5699	0.5385
233	0.6776	0.6929	0.5987	0.541	0.5699	0.5385
234	0.6942	0.6929	0.5987	0.5609	0.5391	0.5462
235	0.6853	0.6929	0.5987	0.5385	0.5628	0.5385
236	0.6936	0.6929	0.5987	0.5667	0.5628	0.5385
237	0.6776	0.6929	0.5987	0.6551	0.5699	0.5385
238	0.6859	0.6929	0.5987	0.6167	0.5846	0.5385
239	0.7019	0.6929	0.5987	0.5378	0.5763	0.5462
240	0.6859	0.6929	0.5987	0.6244	0.5686	0.5385
241	0.6936	0.6929	0.5987	0.6006	0.5686	0.5385
242	0.6769	0.6929	0.5987	0.5603	0.5686	0.5308
243	0.7013	0.6929	0.5987	0.5744	0.5756	0.5308
244	0.7013	0.6929	0.5987	0.5622	0.5756	0.5308
245	0.7019	0.6929	0.5987	0.5846	0.5756	0.5308
246	0.6936	0.6929	0.5987	0.6224	0.6026	0.5308
247	0.709	0.6929	0.5987	0.5763	0.6026	0.5308
248	0.6776	0.6929	0.5987	0.5981	0.6026	0.5308
249	0.6859	0.6929	0.5987	0.5295	0.6026	0.5231
250	0.7013	0.6929	0.5987	0.5853	0.6026	0.5231
251	0.7096	0.6929	0.5987	0.5936	0.6256	0.5231
252	0.6853	0.6929	0.5987	0.634	0.6256	0.5231
253	0.6936	0.6929	0.5987	0.5468	0.6256	0.5308
254	0.6859	0.6929	0.5987	0.5545	0.6179	0.5308
255	0.6776	0.6929	0.5987	0.5449	0.6179	0.5308
256	0.6859	0.6929	0.5987	0.5628	0.6179	0.5308
257	0.7013	0.6929	0.5987	0.5853	0.6103	0.5308
258	0.709	0.6929	0.5987	0.5699	0.5872	0.5308
259	0.6776	0.6929	0.5987	0.5526	0.5949	0.5308
260	0.7083	0.6929	0.5987	0.5391	0.5949	0.5308
261	0.6936	0.6929	0.5987	0.4981	0.5949	0.5308
262	0.6936	0.6929	0.5987	0.5058	0.5949	0.5231
263	0.6936	0.6929	0.5987	0.5141	0.5949	0.5231
264	0.6853	0.6929	0.5987	0.5385	0.5949	0.5231
265	0.6699	0.6929	0.5987	0.5218	0.5949	0.5231
266	0.7167	0.6929	0.5987	0.5603	0.5949	0.5231
267	0.6853	0.6929	0.5987	0.5538	0.5949	0.5231
268	0.6776	0.6929	0.5987	0.5449	0.5795	0.5231
269	0.6853	0.6929	0.5987	0.6096	0.5564	0.5231
270	0.6929	0.6929	0.5987	0.5705	0.5397	0.5231
271	0.6859	0.6929	0.5987	0.5987	0.5397	0.5231
272	0.6782	0.6929	0.5987	0.5077	0.5397	0.5231
273	0.6936	0.6929	0.5987	0.5942	0.5397	0.5231
274	0.6776	0.6929	0.5987	0.5538	0.5397	0.5231
275	0.6853	0.6929	0.5987	0.5442	0.5628	0.5231
276	0.7006	0.6929	0.5987	0.5391	0.5628	0.5231
277	0.6929	0.6929	0.5987	0.5237	0.5474	0.5231
278	0.7019	0.6929	0.5987	0.575	0.5397	0.5231
279	0.7096	0.6929	0.5987	0.5077	0.5397	0.5231
280	0.6853	0.6929	0.5987	0.6154	0.5397	0.5231
281	0.6929	0.6929	0.5987	0.5359	0.5397	0.5231
282	0.6776	0.6929	0.5987	0.6077	0.5397	0.5231
283	0.6936	0.6929	0.5987	0.6378	0.5397	0.5231
284	0.6859	0.6929	0.5987	0.5346	0.5397	0.5231
285	0.6936	0.6929	0.5987	0.5455	0.5397	0.5231
286	0.7006	0.6929	0.5987	0.6	0.5628	0.5231
287	0.6776	0.6929	0.5987	0.6449	0.5628	0.5231
288	0.6859	0.6929	0.5987	0.5929	0.5628	0.5231
289	0.7013	0.6929	0.5987	0.5763	0.5474	0.5231
290	0.7013	0.6929	0.5987	0.5513	0.5397	0.5231
291	0.7013	0.6929	0.5987	0.5833	0.5551	0.5231
292	0.7173	0.6929	0.5987	0.6071	0.5551	0.5231
293	0.6853	0.6929	0.5987	0.5327	0.5628	0.5231
294	0.7013	0.6929	0.5987	0.6	0.5705	0.5231
295	0.6699	0.6929	0.5987	0.5468	0.5628	0.5231
296	0.709	0.6929	0.5987	0.5782	0.5705	0.5231
297	0.6929	0.6929	0.5987	0.6077	0.5782	0.5231
298	0.7096	0.6929	0.5987	0.4917	0.5705	0.5231
299	0.6853	0.6929	0.5987	0.5295	0.5628	0.5314
300	0.7006	0.6929	0.5987	0.6647	0.5628	0.5237
301	0.6776	0.6929	0.5987	0.5301	0.5628	0.5314
302	0.6705	0.6929	0.5987	0.6141	0.5628	0.5314
303	0.6622	0.6929	0.5987	0.5987	0.5628	0.5314
304	0.6788	0.6929	0.5987	0.5218	0.5628	0.5314
305	0.6776	0.6929	0.5987	0.5596	0.5705	0.5314
306	0.7013	0.6929	0.6064	0.6013	0.5628	0.5231
307	0.6545	0.6929	0.6064	0.6186	0.5628	0.5231
308	0.6929	0.6929	0.6064	0.5295	0.5782	0.5231
309	0.6699	0.6929	0.6064	0.5942	0.5705	0.5231
310	0.6538	0.6929	0.6064	0.5385	0.5782	0.5231
311	0.6853	0.6929	0.6064	0.5603	0.5782	0.5231
312	0.7096	0.6929	0.6064	0.5436	0.5782	0.5231
313	0.6936	0.6929	0.6064	0.5981	0.5859	0.5231
314	0.6776	0.6929	0.6064	0.6	0.5782	0.5147
315	0.6776	0.6929	0.6064	0.5853	0.5705	0.5231
316	0.6699	0.6929	0.6064	0.5436	0.5705	0.5147
317	0.6929	0.6929	0.6064	0.5397	0.5705	0.5071
318	0.6853	0.6929	0.6064	0.4821	0.5628	0.4994
319	0.7013	0.6929	0.6064	0.5609	0.5628	0.4994
320	0.6782	0.6929	0.6064	0.5365	0.5551	0.4994
321	0.6776	0.6929	0.6064	0.5705	0.5551	0.4994
322	0.709	0.6929	0.6064	0.6314	0.5551	0.4994
323	0.6692	0.6929	0.6064	0.5981	0.5551	0.5071
324	0.6865	0.6929	0.6064	0.5699	0.5551	0.5071
325	0.6692	0.6929	0.6064	0.5147	0.5551	0.5071
326	0.6776	0.6929	0.6064	0.5353	0.5628	0.5224
327	0.6846	0.6929	0.6064	0.5583	0.5628	0.5224
328	0.7083	0.6929	0.5987	0.5872	0.5628	0.5224
329	0.6853	0.6929	0.5987	0.6474	0.5628	0.5147
330	0.6692	0.6929	0.5987	0.6218	0.5397	0.5147
331	0.7013	0.6929	0.5987	0.5596	0.5551	0.5071
332	0.6859	0.6929	0.5987	0.4917	0.5397	0.5071
333	0.6705	0.6929	0.5987	0.5006	0.5397	0.5147
334	0.6936	0.6929	0.5987	0.5205	0.5551	0.5301
335	0.7019	0.6929	0.5987	0.5603	0.5551	0.5301
336	0.6859	0.6929	0.5987	0.5891	0.5474	0.5301
337	0.6782	0.6929	0.5987	0.6	0.5308	0.5301
338	0.6699	0.6929	0.5987	0.6647	0.5	0.5301
339	0.6622	0.6929	0.5987	0.5769	0.5	0.5224
340	0.6776	0.6929	0.5987	0.5679	0.5538	0.5224
341	0.6692	0.6929	0.5987	0.6013	0.5538	0.5301
342	0.6853	0.6929	0.5987	0.4987	0.5538	0.5301
343	0.6622	0.6929	0.5987	0.5686	0.5692	0.5301
344	0.6846	0.6929	0.591	0.5929	0.5462	0.5224
345	0.6859	0.6929	0.591	0.6064	0.5692	0.5224
346	0.6936	0.6929	0.591	0.6308	0.5692	0.5224
347	0.6776	0.6929	0.591	0.6	0.5538	0.5308
348	0.6936	0.6929	0.591	0.5506	0.5615	0.5308
349	0.6859	0.6929	0.591	0.5506	0.5615	0.5224
350	0.6936	0.6929	0.591	0.4968	0.5615	0.5224
351	0.6853	0.6929	0.591	0.5769	0.5615	0.5224
352	0.6936	0.6929	0.591	0.5141	0.5615	0.5224
353	0.6692	0.6929	0.591	0.6167	0.5615	0.5224
354	0.6692	0.6929	0.591	0.6314	0.5615	0.5224
355	0.6692	0.6929	0.591	0.6801	0.5769	0.5224
356	0.6859	0.6929	0.591	0.6083	0.5769	0.5308
357	0.6699	0.6929	0.591	0.4724	0.5615	0.5224
358	0.6699	0.6929	0.591	0.5083	0.5615	0.5308
359	0.6615	0.6929	0.591	0.5538	0.5615	0.5224
360	0.6699	0.6929	0.591	0.5596	0.5615	0.5224
361	0.6853	0.6929	0.591	0.6782	0.5532	0.5224
362	0.6776	0.6929	0.591	0.5538	0.5378	0.5224
363	0.6538	0.6929	0.591	0.5474	0.5378	0.5224
364	0.6929	0.6929	0.591	0.5667	0.5378	0.5147
365	0.6615	0.6929	0.591	0.5673	0.5532	0.5147
366	0.6942	0.6929	0.5679	0.5615	0.5378	0.5224
367	0.6776	0.6929	0.5679	0.5526	0.5378	0.5224
368	0.6853	0.6929	0.5679	0.6314	0.5378	0.5224
369	0.6705	0.6929	0.5679	0.5436	0.5532	0.5224
370	0.6622	0.6929	0.5679	0.5994	0.5609	0.5224
371	0.6782	0.6929	0.5679	0.5673	0.5455	0.5308
372	0.6853	0.6929	0.5679	0.6218	0.5455	0.5308
373	0.6622	0.6929	0.5679	0.5994	0.5455	0.5308
374	0.6859	0.6929	0.5679	0.5994	0.5692	0.5308
375	0.6776	0.6929	0.5679	0.4686	0.5692	0.5308
376	0.6776	0.6929	0.5679	0.5769	0.5615	0.5308
377	0.6929	0.6929	0.5679	0.6077	0.5462	0.5308
378	0.6538	0.6929	0.5679	0.5288	0.5462	0.5308
379	0.6929	0.6929	0.5679	0.5776	0.5846	0.5308
380	0.7006	0.6929	0.5679	0.491	0.5846	0.5308
381	0.6699	0.6929	0.5763	0.5994	0.5846	0.5308
382	0.6859	0.6929	0.5763	0.6314	0.5846	0.5308
383	0.6853	0.6929	0.5763	0.584	0.5846	0.5308
384	0.7013	0.6929	0.5763	0.5224	0.5846	0.5308
385	0.6622	0.6929	0.5763	0.609	0.5846	0.5308
386	0.6699	0.6929	0.5763	0.5051	0.5846	0.5308
387	0.6622	0.6929	0.5763	0.5923	0.5846	0.5308
388	0.7006	0.6929	0.5763	0.4756	0.5846	0.5308
389	0.6859	0.6929	0.5763	0.5551	0.5846	0.5308
390	0.6699	0.6929	0.5763	0.5833	0.5846	0.5308
391	0.6776	0.6929	0.5763	0.5763	0.5846	0.5231
392	0.6622	0.6929	0.5763	0.591	0.5846	0.5154
393	0.6622	0.6929	0.5763	0.5846	0.5923	0.5154
394	0.6782	0.6929	0.5763	0.5705	0.5923	0.5154
395	0.6622	0.6929	0.5763	0.5365	0.5923	0.5154
396	0.6622	0.6929	0.5763	0.5	0.5923	0.5154
397	0.7006	0.6929	0.5763	0.6244	0.6	0.5154
398	0.7013	0.6929	0.5763	0.5686	0.5538	0.5154
399	0.6776	0.6929	0.5763	0.5615	0.5538	0.5154
400	0.6782	0.6929	0.5763	0.5436	0.5538	0.5154
401	0.6615	0.6929	0.5763	0.5609	0.5301	0.5154
402	0.6853	0.6929	0.5763	0.6474	0.5224	0.5154
403	0.6776	0.6929	0.5763	0.5436	0.5224	0.5154
404	0.6769	0.6929	0.5763	0.5308	0.5224	0.5154
405	0.6859	0.6929	0.5763	0.4994	0.5224	0.5154
406	0.6936	0.6929	0.5763	0.5538	0.5224	0.5154
407	0.6705	0.6929	0.5763	0.4994	0.5224	0.5154
408	0.6936	0.6929	0.5763	0.5308	0.5224	0.5154
409	0.6936	0.6929	0.5763	0.4577	0.4974	0.5154
410	0.6545	0.6929	0.5763	0.6295	0.5141	0.5154
411	0.6936	0.6929	0.5763	0.5827	0.5141	0.5154
412	0.6929	0.6929	0.5763	0.5795	0.5141	0.5077
413	0.6699	0.6929	0.5763	0.5827	0.5141	0.5077
414	0.6853	0.6929	0.5763	0.5301	0.5141	0.5077
415	0.7013	0.6929	0.5763	0.5788	0.5141	0.5077
416	0.6622	0.6929	0.5763	0.6006	0.5141	0.5077
417	0.6853	0.6929	0.5763	0.6276	0.5141	0.5077
418	0.6699	0.6929	0.5763	0.5013	0.5141	0.5077
419	0.6859	0.6929	0.5763	0.5551	0.5141	0.5077
420	0.6776	0.6929	0.5763	0.6167	0.5141	0.5077
421	0.6615	0.6929	0.5763	0.5846	0.5141	0.5077
422	0.6782	0.6929	0.5679	0.6077	0.5141	0.5077
423	0.6859	0.6929	0.5679	0.5769	0.5359	0.5077
424	0.6776	0.6929	0.5679	0.5763	0.5282	0.5077
425	0.6769	0.6929	0.5756	0.4846	0.5282	0.5077
426	0.6936	0.6929	0.5756	0.6481	0.5282	0.5077
427	0.6782	0.6929	0.5756	0.5769	0.5205	0.5077
428	0.6769	0.6929	0.5904	0.5846	0.5282	0.5077
429	0.6853	0.6929	0.5904	0.5859	0.5282	0.5077
430	0.6699	0.6929	0.5904	0.5288	0.5282	0.5077
431	0.6859	0.6929	0.5904	0.5058	0.5282	0.4994
432	0.6782	0.6929	0.5904	0.5135	0.5282	0.4994
433	0.6776	0.6929	0.5904	0.5532	0.5282	0.4994
434	0.6776	0.6929	0.5904	0.5756	0.5282	0.5077
435	0.6865	0.6929	0.5904	0.5365	0.5282	0.4994
436	0.6776	0.6929	0.5904	0.5532	0.5282	0.4994
437	0.6776	0.6929	0.5904	0.5365	0.5282	0.4994
438	0.6929	0.6929	0.5904	0.5744	0.5282	0.4994
439	0.6699	0.6929	0.5904	0.6019	0.5282	0.4994
440	0.6545	0.6929	0.5904	0.5314	0.5282	0.4994
441	0.6776	0.6929	0.5904	0.5615	0.5282	0.4994
442	0.6776	0.6929	0.5904	0.6058	0.5282	0.4994
443	0.6853	0.6929	0.5904	0.5609	0.5282	0.4994
444	0.6615	0.6929	0.5904	0.5763	0.5282	0.4994
445	0.6846	0.6929	0.5904	0.6064	0.5282	0.4994
446	0.6776	0.6929	0.5904	0.4481	0.5282	0.4917
447	0.7083	0.6929	0.5904	0.5442	0.5282	0.4917
448	0.6776	0.6929	0.5904	0.6224	0.5282	0.4917
449	0.6776	0.6929	0.5994	0.5532	0.559	0.5
450	0.6782	0.6929	0.5994	0.5385	0.559	0.5
451	0.709	0.6929	0.5994	0.5218	0.5513	0.4917
452	0.6782	0.6929	0.5994	0.5147	0.5667	0.4994
453	0.6776	0.6929	0.5994	0.6167	0.5667	0.4994
454	0.6853	0.6929	0.5994	0.6006	0.5667	0.4917
455	0.6769	0.6929	0.5994	0.5455	0.5667	0.4917
456	0.6699	0.6929	0.5994	0.6224	0.5667	0.4917
457	0.6776	0.6929	0.5994	0.5846	0.5667	0.4917
458	0.6776	0.6929	0.5994	0.5295	0.5667	0.4917
459	0.709	0.6929	0.5994	0.584	0.5667	0.4994
460	0.6936	0.6929	0.5994	0.5558	0.5667	0.4994
461	0.6776	0.6929	0.5994	0.6558	0.5667	0.4994
462	0.6699	0.6929	0.5994	0.5526	0.5667	0.4994
463	0.6776	0.6929	0.5994	0.5782	0.5667	0.4994
464	0.6692	0.6929	0.5994	0.6545	0.5667	0.4994
465	0.6859	0.6929	0.5994	0.509	0.5667	0.4994
466	0.6776	0.6929	0.5994	0.5538	0.5667	0.4994
467	0.6776	0.6929	0.5994	0.5154	0.5667	0.4994
468	0.6929	0.6929	0.5994	0.5064	0.559	0.4994
469	0.6936	0.6929	0.5994	0.5782	0.559	0.4917
470	0.6929	0.6929	0.5994	0.5692	0.559	0.4917
471	0.6705	0.6929	0.5994	0.5301	0.559	0.4917
472	0.6859	0.6929	0.5994	0.575	0.559	0.4917
473	0.6699	0.6929	0.5994	0.6391	0.559	0.4917
474	0.7013	0.6929	0.5994	0.5929	0.559	0.4917
475	0.6545	0.6929	0.5994	0.4968	0.559	0.4917
476	0.6699	0.6929	0.5994	0.5596	0.559	0.4917
477	0.6853	0.6929	0.5994	0.4955	0.559	0.4917
478	0.7	0.6929	0.5994	0.5724	0.559	0.4917
479	0.6776	0.6929	0.5994	0.6	0.559	0.4917
480	0.6853	0.6929	0.5994	0.4833	0.559	0.4917
481	0.6699	0.6929	0.5994	0.5276	0.559	0.4917
