## Supplementary data 4 for "Obfuscation via pitch-shifting for balancing privacy and diagnostic utility in voice-based cognitive assessment"

Features (Dementia Bank)	Random forest	SVM	kNN	MLP	Ada boost	Gaussian Naive Bayes
1	0.7611	0.6417	0.6194	0.6917	0.7639	0.7486
2	0.7139	0.6403	0.6278	0.6889	0.7667	0.7611
3	0.7375	0.6403	0.6278	0.7153	0.7389	0.7597
4	0.7528	0.7028	0.725	0.6333	0.7389	0.7958
5	0.7625	0.7028	0.725	0.6667	0.7625	0.8306
6	0.7861	0.7389	0.7375	0.7264	0.7486	0.7944
7	0.75	0.7389	0.7375	0.7389	0.7403	0.7944
8	0.75	0.725	0.6306	0.6917	0.6903	0.7819
9	0.7764	0.725	0.7	0.7514	0.7014	0.7819
10	0.7514	0.7375	0.7486	0.7014	0.7514	0.7944
11	0.7986	0.7375	0.7486	0.6806	0.7167	0.7847
12	0.7861	0.7375	0.7486	0.7167	0.6875	0.7972
13	0.7639	0.7028	0.6764	0.7042	0.7181	0.7625
14	0.7986	0.7028	0.6764	0.6667	0.7264	0.7236
15	0.7153	0.7028	0.6764	0.6875	0.7153	0.7736
16	0.7736	0.7028	0.6764	0.6931	0.7014	0.7708
17	0.7875	0.7028	0.6764	0.6931	0.6542	0.8194
18	0.7986	0.6014	0.7167	0.6958	0.6417	0.8083
19	0.7889	0.6014	0.7167	0.6528	0.7222	0.7847
20	0.7972	0.6014	0.7167	0.7375	0.7042	0.7958
21	0.7986	0.6014	0.7167	0.6792	0.6931	0.7861
22	0.7972	0.6014	0.6653	0.7292	0.7069	0.7972
23	0.7764	0.6597	0.7014	0.6083	0.6917	0.775
24	0.775	0.6486	0.7014	0.6222	0.6556	0.775
25	0.7375	0.6486	0.7014	0.7139	0.6667	0.7861
26	0.7861	0.6931	0.7389	0.6694	0.6667	0.7736
27	0.7514	0.6347	0.7472	0.6903	0.7028	0.7486
28	0.7764	0.6347	0.7472	0.6569	0.7139	0.7486
29	0.7625	0.6014	0.7111	0.6556	0.7028	0.7972
30	0.7403	0.6014	0.7319	0.7	0.7264	0.7847
31	0.7625	0.6014	0.7319	0.7111	0.7139	0.7611
32	0.7861	0.5889	0.7319	0.6639	0.6889	0.7611
33	0.7875	0.5889	0.7319	0.6667	0.7042	0.75
34	0.775	0.5889	0.7319	0.6222	0.6917	0.7611
35	0.7986	0.5889	0.7319	0.7264	0.7042	0.7486
36	0.7528	0.5889	0.7319	0.7167	0.6806	0.7486
37	0.7514	0.5889	0.7319	0.6653	0.6792	0.7486
38	0.7167	0.5889	0.7458	0.7097	0.6792	0.7611
39	0.7292	0.5889	0.7458	0.6792	0.6431	0.7611
40	0.7722	0.5889	0.7458	0.6417	0.6792	0.7486
41	0.7514	0.5889	0.7111	0.6792	0.6681	0.7361
42	0.7389	0.5889	0.7111	0.7389	0.6778	0.7611
43	0.7028	0.5889	0.7111	0.7139	0.6806	0.7486
44	0.7625	0.5889	0.7111	0.6542	0.6347	0.7375
45	0.7861	0.5889	0.7	0.6792	0.6583	0.7486
46	0.75	0.5889	0.7	0.6889	0.6556	0.7819
47	0.7639	0.5889	0.7	0.65	0.6694	0.7694
48	0.7972	0.5889	0.7	0.6639	0.7028	0.7694
49	0.7375	0.5889	0.7	0.6667	0.6778	0.7819
50	0.7264	0.5889	0.6889	0.6819	0.6639	0.7819
51	0.7611	0.5889	0.7014	0.6778	0.6764	0.7694
52	0.75	0.5889	0.7014	0.6903	0.6764	0.7819
53	0.7625	0.6014	0.7014	0.6569	0.6778	0.7708
54	0.7278	0.6014	0.7	0.7375	0.6667	0.7708
55	0.7514	0.6014	0.7	0.6792	0.6667	0.7708
56	0.7375	0.6014	0.4653	0.6431	0.6667	0.7375
57	0.7625	0.6014	0.4653	0.575	0.6778	0.7375
58	0.7514	0.6014	0.4653	0.5986	0.7153	0.7375
59	0.7264	0.6014	0.4653	0.5944	0.7028	0.7375
60	0.7514	0.6014	0.4444	0.5819	0.7028	0.7486
61	0.7389	0.6014	0.4444	0.6319	0.7153	0.7361
62	0.7625	0.6014	0.4444	0.6708	0.6917	0.7361
63	0.7153	0.6014	0.4444	0.6917	0.6806	0.725
64	0.7514	0.6014	0.4667	0.5056	0.6806	0.7361
65	0.7639	0.6014	0.4556	0.5528	0.6806	0.7361
66	0.7389	0.6014	0.4556	0.6653	0.6917	0.7361
67	0.7514	0.6014	0.4556	0.6792	0.6917	0.7361
68	0.7486	0.6014	0.4556	0.5958	0.7403	0.725
69	0.7514	0.6014	0.4556	0.6917	0.6917	0.725
70	0.7736	0.6014	0.4556	0.7069	0.7014	0.7125
71	0.7639	0.6014	0.4556	0.5847	0.7014	0.7125
72	0.75	0.6014	0.4542	0.6556	0.6792	0.725
73	0.7375	0.6014	0.4667	0.5972	0.6792	0.7139
74	0.7861	0.6014	0.4667	0.6	0.6542	0.725
75	0.7389	0.6014	0.4667	0.6694	0.6778	0.7361
76	0.7375	0.6014	0.4667	0.6111	0.6778	0.7125
77	0.7861	0.6014	0.4667	0.6458	0.7028	0.7125
78	0.7389	0.6014	0.4667	0.7181	0.7153	0.7014
79	0.7361	0.6014	0.4667	0.6569	0.7153	0.7014
80	0.75	0.6014	0.4778	0.6083	0.7153	0.6778
81	0.7153	0.6014	0.4778	0.6181	0.7264	0.7
82	0.7375	0.6014	0.4778	0.5528	0.7389	0.6889
83	0.7264	0.6014	0.4778	0.6458	0.6806	0.6889
84	0.7403	0.6014	0.4667	0.5778	0.6931	0.7
85	0.7292	0.6014	0.4667	0.6458	0.6806	0.7
86	0.7528	0.6014	0.4222	0.5847	0.6181	0.6875
87	0.7403	0.6014	0.4222	0.6431	0.6306	0.6875
88	0.6903	0.6014	0.4222	0.6222	0.6778	0.6875
89	0.7514	0.6014	0.4222	0.575	0.6667	0.7
90	0.7389	0.6014	0.4222	0.6917	0.6667	0.7
91	0.7389	0.6014	0.3972	0.6792	0.6667	0.7
92	0.7292	0.6014	0.3972	0.6167	0.6556	0.7
93	0.7639	0.6014	0.4083	0.6153	0.6194	0.7
94	0.7639	0.6014	0.4083	0.6792	0.6083	0.7
95	0.7389	0.6014	0.4194	0.5694	0.6083	0.7
96	0.7889	0.6014	0.4194	0.5417	0.6444	0.7111
97	0.7389	0.6014	0.4083	0.5889	0.6194	0.7111
98	0.7611	0.6014	0.3958	0.5083	0.6194	0.7222
99	0.6917	0.6014	0.4069	0.6028	0.6194	0.7222
100	0.7153	0.6014	0.4069	0.5486	0.6319	0.7111
101	0.7389	0.6014	0.4069	0.6056	0.6431	0.7236
102	0.7292	0.6014	0.4069	0.6528	0.6431	0.7111
103	0.7389	0.6014	0.3958	0.5389	0.6667	0.7111
104	0.7278	0.6014	0.4306	0.6444	0.6556	0.7111
105	0.7042	0.6014	0.4306	0.5889	0.6556	0.7097
106	0.6917	0.6014	0.4194	0.5514	0.6556	0.7222
107	0.6778	0.6014	0.4292	0.6236	0.6556	0.7111
108	0.7278	0.6014	0.4292	0.6236	0.6556	0.7111
109	0.7139	0.6014	0.4292	0.6292	0.6667	0.7111
110	0.7403	0.6014	0.4292	0.6347	0.6667	0.7222
111	0.7014	0.6014	0.4194	0.5389	0.6778	0.7111
112	0.7028	0.6014	0.3847	0.6431	0.6542	0.7111
113	0.7139	0.6014	0.3847	0.55	0.6792	0.6875
114	0.7361	0.6014	0.3847	0.5125	0.6792	0.7
115	0.7181	0.6014	0.5736	0.5639	0.6792	0.6889
116	0.6903	0.6014	0.5736	0.4931	0.6167	0.7
117	0.7417	0.6014	0.5736	0.6542	0.5931	0.7111
118	0.7028	0.6014	0.5736	0.6819	0.6056	0.7236
119	0.6889	0.6014	0.5819	0.5542	0.6056	0.7111
120	0.6778	0.6014	0.5819	0.5764	0.6056	0.7111
121	0.6917	0.6014	0.5819	0.5736	0.6056	0.7111
122	0.7153	0.6014	0.5819	0.5389	0.6056	0.7111
123	0.7028	0.6014	0.5819	0.5847	0.6056	0.7111
124	0.7139	0.6014	0.5819	0.5056	0.6056	0.7111
125	0.6653	0.6014	0.5819	0.6	0.5944	0.7111
126	0.6792	0.6014	0.5819	0.5306	0.55	0.7111
127	0.6556	0.6014	0.5819	0.4944	0.5625	0.6875
128	0.6917	0.6014	0.5819	0.4792	0.5625	0.6875
129	0.725	0.6014	0.5819	0.5903	0.575	0.6875
130	0.7639	0.6014	0.5819	0.5264	0.575	0.6875
131	0.6792	0.6014	0.5819	0.4611	0.6514	0.6875
132	0.7153	0.6014	0.5819	0.6222	0.6417	0.6875
133	0.6569	0.6014	0.5819	0.4972	0.6194	0.6875
134	0.725	0.6014	0.5819	0.5083	0.5833	0.675
135	0.7514	0.6014	0.5819	0.5861	0.5833	0.6986
136	0.6792	0.6014	0.5819	0.6667	0.5833	0.6986
137	0.6639	0.6014	0.5819	0.5417	0.5958	0.6986
138	0.7292	0.6014	0.5389	0.5847	0.5833	0.7097
139	0.7139	0.6014	0.5389	0.6097	0.5833	0.7097
140	0.7125	0.6014	0.5389	0.6	0.6306	0.7097
141	0.7	0.6014	0.5389	0.4889	0.6667	0.7097
142	0.7139	0.6014	0.5389	0.4917	0.6556	0.7097
143	0.7028	0.6014	0.5389	0.5319	0.6556	0.7097
144	0.7153	0.6014	0.5389	0.575	0.6556	0.7097
145	0.7625	0.6014	0.5389	0.5278	0.6556	0.7097
146	0.6444	0.6014	0.5389	0.5431	0.6889	0.7097
147	0.7417	0.6014	0.5389	0.4958	0.6889	0.7097
148	0.6778	0.6014	0.5389	0.5389	0.6653	0.6861
149	0.7375	0.6014	0.5389	0.4792	0.6653	0.6986
150	0.6667	0.6014	0.5389	0.5972	0.6778	0.6972
151	0.6708	0.6014	0.5389	0.5778	0.6778	0.6736
152	0.7028	0.6014	0.5389	0.5014	0.6778	0.6736
153	0.7292	0.6014	0.5389	0.5667	0.6917	0.6847
154	0.7264	0.6014	0.5389	0.4958	0.6181	0.6847
155	0.6986	0.6014	0.5389	0.4764	0.5986	0.6972
156	0.6778	0.6014	0.5389	0.5861	0.5861	0.6972
157	0.7306	0.6014	0.5389	0.5167	0.5986	0.6847
158	0.7153	0.6014	0.5389	0.5306	0.6111	0.6847
159	0.6917	0.6014	0.5389	0.4611	0.6111	0.6847
160	0.6792	0.6014	0.5389	0.55	0.6181	0.6847
161	0.6556	0.6014	0.5389	0.4944	0.5944	0.6861
162	0.725	0.6014	0.5389	0.5403	0.5944	0.6972
163	0.7375	0.6014	0.5389	0.5028	0.5819	0.6847
164	0.6667	0.6014	0.5389	0.5875	0.5819	0.6847
165	0.7014	0.6014	0.5389	0.4347	0.5944	0.6736
166	0.7389	0.6014	0.5389	0.6306	0.5944	0.6736
167	0.6806	0.6014	0.5389	0.4361	0.5944	0.6847
168	0.6653	0.6014	0.5389	0.5292	0.6167	0.6847
169	0.6958	0.6014	0.5389	0.5028	0.6167	0.6847
170	0.6778	0.6014	0.5389	0.5069	0.6167	0.6847
171	0.6889	0.6014	0.5389	0.55	0.6417	0.6736
172	0.7042	0.6014	0.5389	0.4889	0.6306	0.6736
173	0.7264	0.6014	0.5389	0.5764	0.6306	0.6847
174	0.6972	0.6014	0.5389	0.5278	0.6181	0.6611
175	0.6986	0.6014	0.5389	0.575	0.6181	0.6611
176	0.7181	0.6014	0.5389	0.5639	0.6069	0.6847
177	0.6639	0.6014	0.5389	0.5861	0.6069	0.6972
178	0.6889	0.6014	0.5389	0.5514	0.6069	0.6972
179	0.6792	0.6014	0.5389	0.5125	0.6069	0.6972
180	0.7389	0.6014	0.5389	0.5125	0.6069	0.6972
181	0.7139	0.6014	0.5389	0.575	0.6069	0.6847
182	0.6792	0.6014	0.5389	0.5514	0.6069	0.6736
183	0.6764	0.6014	0.5389	0.4583	0.6069	0.6736
184	0.7042	0.6014	0.5389	0.5903	0.6069	0.6736
185	0.7222	0.6014	0.5389	0.5264	0.6069	0.6736
186	0.6903	0.6014	0.5389	0.55	0.5944	0.6736
187	0.7125	0.6014	0.5389	0.5097	0.5944	0.6736
188	0.6792	0.6014	0.5389	0.5444	0.5819	0.6736
189	0.6903	0.6014	0.5389	0.4736	0.5819	0.6736
190	0.6778	0.6014	0.5389	0.5972	0.5819	0.6736
191	0.6694	0.6014	0.5389	0.4472	0.5694	0.6736
192	0.6681	0.6014	0.5389	0.5639	0.5681	0.6861
193	0.7028	0.6014	0.5389	0.5375	0.5681	0.6625
194	0.7125	0.6014	0.5278	0.5472	0.5681	0.6625
195	0.6444	0.6014	0.5278	0.6111	0.5806	0.6625
196	0.7375	0.6014	0.5278	0.5931	0.5806	0.6625
197	0.6556	0.6014	0.5278	0.5639	0.5806	0.6625
198	0.7139	0.6014	0.5528	0.5403	0.5806	0.6625
199	0.6819	0.6014	0.5528	0.5181	0.5806	0.6625
200	0.6569	0.6014	0.5528	0.4556	0.5694	0.6625
201	0.6806	0.6014	0.5528	0.5528	0.5694	0.6625
202	0.7375	0.6014	0.5528	0.5653	0.5694	0.6625
203	0.6778	0.6014	0.5528	0.5514	0.5472	0.675
204	0.6569	0.6014	0.5528	0.5736	0.5472	0.6625
205	0.7125	0.6014	0.5528	0.4583	0.5472	0.6625
206	0.7625	0.6014	0.5528	0.5583	0.5222	0.6625
207	0.7278	0.6014	0.5528	0.5083	0.5222	0.6625
208	0.7028	0.6014	0.5389	0.5208	0.5222	0.6625
209	0.6569	0.6014	0.5389	0.5014	0.5958	0.7
210	0.6917	0.6014	0.5389	0.4875	0.6083	0.7
211	0.6764	0.6014	0.5389	0.5417	0.6083	0.6889
212	0.6806	0.6014	0.5514	0.5222	0.5958	0.6889
213	0.6889	0.6014	0.5514	0.5639	0.5514	0.6889
214	0.6417	0.6014	0.5514	0.4694	0.5514	0.6875
215	0.6903	0.6014	0.5514	0.4833	0.5514	0.7
216	0.6444	0.6014	0.5514	0.5528	0.5514	0.6875
217	0.6556	0.6014	0.5514	0.5542	0.5514	0.7
218	0.5944	0.6014	0.5514	0.5056	0.5514	0.7
219	0.6917	0.6014	0.5514	0.5611	0.5764	0.7
220	0.6778	0.6014	0.5514	0.5792	0.5639	0.7111
221	0.6542	0.6014	0.55	0.5306	0.5514	0.7
222	0.6806	0.6014	0.55	0.5556	0.5514	0.7111
223	0.7028	0.6014	0.55	0.4847	0.5514	0.7111
224	0.7139	0.6014	0.55	0.5875	0.5514	0.7
225	0.6681	0.6014	0.5278	0.5403	0.5375	0.7111
226	0.6569	0.6014	0.5278	0.5653	0.55	0.7111
227	0.6403	0.6014	0.5278	0.4778	0.55	0.7
228	0.6889	0.6014	0.5278	0.5236	0.55	0.7
229	0.7264	0.6014	0.5278	0.5486	0.55	0.7
230	0.6917	0.6014	0.5278	0.5069	0.55	0.7
231	0.6542	0.6014	0.5278	0.5528	0.55	0.7
232	0.6792	0.6014	0.5278	0.525	0.55	0.7
233	0.6458	0.6014	0.5278	0.5111	0.55	0.7
234	0.7014	0.6014	0.5278	0.5278	0.55	0.7
235	0.6681	0.6014	0.5278	0.5292	0.55	0.7
236	0.6528	0.6014	0.5278	0.5375	0.5625	0.7
237	0.7014	0.6014	0.5278	0.5778	0.5736	0.6986
238	0.7042	0.6014	0.5278	0.5764	0.5736	0.7111
239	0.6875	0.6014	0.5278	0.4792	0.5736	0.6986
240	0.6542	0.6014	0.5278	0.4542	0.5736	0.7111
241	0.6319	0.6014	0.5278	0.4917	0.5736	0.6986
242	0.7139	0.6014	0.5278	0.4889	0.5736	0.6986
243	0.6556	0.6014	0.5278	0.5972	0.5736	0.6986
244	0.6194	0.6014	0.5278	0.4583	0.5736	0.6986
245	0.6889	0.6014	0.5278	0.5069	0.5736	0.6986
246	0.6667	0.6014	0.5278	0.5472	0.5736	0.6875
247	0.7028	0.6014	0.5153	0.5097	0.5847	0.6875
248	0.6806	0.6014	0.6028	0.4889	0.5847	0.675
249	0.6667	0.6014	0.6028	0.4694	0.5847	0.675
250	0.6806	0.6014	0.6028	0.4708	0.5847	0.6875
251	0.6778	0.6014	0.6028	0.6097	0.5847	0.7
252	0.6569	0.6014	0.6028	0.5056	0.5958	0.6875
253	0.6556	0.6014	0.5917	0.5764	0.5958	0.675
254	0.6764	0.6014	0.5917	0.4917	0.5625	0.675
255	0.6653	0.6014	0.5917	0.4931	0.5736	0.675
256	0.6764	0.6014	0.5917	0.5861	0.5736	0.6639
257	0.6875	0.6014	0.5917	0.5597	0.5986	0.6639
258	0.6528	0.6014	0.5542	0.5125	0.6097	0.675
259	0.6708	0.6014	0.5542	0.5653	0.6097	0.675
260	0.6778	0.6014	0.5542	0.5458	0.6097	0.675
261	0.6764	0.6014	0.5542	0.4819	0.6097	0.675
262	0.6639	0.6014	0.5542	0.5125	0.6097	0.6639
263	0.7042	0.6014	0.5542	0.4972	0.6097	0.6639
264	0.6069	0.6014	0.5542	0.5389	0.6097	0.675
265	0.6653	0.6014	0.5778	0.5417	0.6319	0.675
266	0.6764	0.6014	0.5778	0.5194	0.6319	0.6639
267	0.6444	0.6014	0.5778	0.5875	0.6319	0.675
268	0.6556	0.6014	0.5778	0.5514	0.6444	0.675
269	0.6417	0.6014	0.5778	0.5389	0.6319	0.6639
270	0.6569	0.6014	0.5778	0.6361	0.6319	0.6639
271	0.7153	0.6014	0.5778	0.4694	0.6319	0.6639
272	0.6806	0.6014	0.5778	0.5083	0.6319	0.6639
273	0.6792	0.6014	0.5778	0.5528	0.6319	0.6639
274	0.6583	0.6014	0.5778	0.6097	0.6319	0.6514
275	0.6181	0.6014	0.5778	0.5014	0.6097	0.6639
276	0.675	0.6014	0.5778	0.55	0.6097	0.6639
277	0.6569	0.6014	0.5778	0.4903	0.5653	0.6403
278	0.6806	0.6014	0.5778	0.5792	0.5653	0.6403
279	0.6208	0.6014	0.5778	0.5736	0.5778	0.6514
280	0.6431	0.6014	0.5778	0.5528	0.5778	0.6514
281	0.7153	0.6014	0.5778	0.4458	0.5778	0.6514
282	0.6806	0.6014	0.5778	0.625	0.5778	0.6514
283	0.6278	0.6014	0.5778	0.5375	0.5778	0.6514
284	0.6903	0.6014	0.5778	0.4708	0.5903	0.6389
285	0.6528	0.6014	0.5778	0.5764	0.5861	0.65
286	0.6694	0.6014	0.5778	0.6403	0.5861	0.65
287	0.6431	0.6014	0.5778	0.5847	0.5861	0.65
288	0.6667	0.6014	0.5778	0.5514	0.5861	0.65
289	0.6653	0.6014	0.5778	0.55	0.5861	0.65
290	0.6319	0.6014	0.5778	0.5444	0.5861	0.65
291	0.7139	0.6014	0.5778	0.5056	0.5611	0.65
292	0.6569	0.6014	0.5778	0.5042	0.5611	0.65
293	0.6542	0.6014	0.5778	0.4583	0.5611	0.65
294	0.6319	0.6014	0.5778	0.5514	0.5611	0.65
295	0.6444	0.6014	0.5778	0.5375	0.5611	0.65
296	0.6556	0.6014	0.5778	0.4694	0.5611	0.65
297	0.6431	0.6014	0.5778	0.5514	0.55	0.65
298	0.6556	0.6014	0.5778	0.425	0.55	0.65
299	0.6569	0.6014	0.5778	0.4736	0.55	0.65
300	0.5944	0.6014	0.5778	0.5056	0.55	0.65
301	0.5944	0.6014	0.5778	0.5528	0.55	0.65
302	0.6792	0.6014	0.5778	0.5417	0.55	0.65
303	0.6208	0.6014	0.5778	0.5569	0.55	0.65
304	0.6181	0.6014	0.5778	0.5542	0.55	0.65
305	0.6542	0.6014	0.5778	0.5625	0.575	0.65
306	0.6792	0.6014	0.5778	0.5097	0.575	0.6389
307	0.6458	0.6014	0.5778	0.4819	0.575	0.6389
308	0.6472	0.6014	0.5778	0.6014	0.575	0.6389
309	0.6417	0.6014	0.5778	0.6083	0.575	0.6389
310	0.6194	0.6014	0.5778	0.5667	0.575	0.6389
311	0.6569	0.6014	0.5778	0.5264	0.575	0.6389
312	0.6542	0.6014	0.5778	0.5639	0.575	0.6389
313	0.6319	0.6014	0.5778	0.6153	0.5403	0.65
314	0.6528	0.6014	0.5778	0.5028	0.5625	0.6611
315	0.6347	0.6014	0.5778	0.5861	0.5181	0.6486
316	0.6556	0.6014	0.5778	0.5986	0.5181	0.6486
317	0.6889	0.6014	0.5778	0.5431	0.5306	0.6486
318	0.6306	0.6014	0.5778	0.6014	0.5306	0.6486
319	0.6639	0.6014	0.5778	0.5347	0.5306	0.6611
320	0.6792	0.6014	0.5778	0.55	0.5306	0.6611
321	0.6917	0.6014	0.5764	0.5125	0.5306	0.6722
322	0.6292	0.6014	0.5764	0.5764	0.5639	0.6722
323	0.6417	0.6014	0.5764	0.4736	0.5639	0.6611
324	0.6764	0.6014	0.5764	0.5556	0.5639	0.6611
325	0.6444	0.6014	0.5764	0.4958	0.5639	0.6611
326	0.6889	0.6014	0.5764	0.4861	0.5639	0.6486
327	0.6792	0.6014	0.5764	0.5681	0.5639	0.6486
328	0.6639	0.6014	0.5764	0.5625	0.5972	0.6486
329	0.6306	0.6014	0.5764	0.6125	0.5972	0.6486
330	0.6458	0.6014	0.5417	0.45	0.5972	0.6486
331	0.6444	0.6014	0.5417	0.4958	0.5861	0.6486
332	0.6319	0.6014	0.5417	0.5139	0.5861	0.6486
333	0.6778	0.6014	0.5417	0.5056	0.5861	0.6486
334	0.6556	0.6014	0.5417	0.5181	0.5639	0.6486
335	0.6528	0.6014	0.5417	0.5903	0.5639	0.6375
336	0.6542	0.6014	0.5417	0.5444	0.575	0.6375
337	0.6417	0.6014	0.5417	0.5306	0.5861	0.6375
338	0.6306	0.6014	0.5417	0.4792	0.5861	0.6375
339	0.6431	0.6014	0.5417	0.5417	0.5861	0.6375
340	0.6556	0.6014	0.5417	0.4569	0.5861	0.6375
341	0.6542	0.6014	0.5417	0.5167	0.5861	0.6375
342	0.6431	0.6014	0.5417	0.5958	0.5861	0.6375
343	0.6889	0.6014	0.5417	0.4722	0.5861	0.6375
344	0.6417	0.6014	0.5417	0.5056	0.5861	0.6375
345	0.6556	0.6014	0.5417	0.5278	0.5861	0.6375
346	0.6528	0.6014	0.5417	0.5889	0.5861	0.6597
347	0.6333	0.6014	0.5417	0.4847	0.5861	0.6486
348	0.6792	0.6014	0.5417	0.4833	0.5861	0.6486
349	0.6917	0.6014	0.5417	0.4653	0.5861	0.6486
350	0.6569	0.6014	0.5417	0.4556	0.5861	0.6486
351	0.6667	0.6014	0.5417	0.5528	0.5861	0.6486
352	0.6236	0.6014	0.5417	0.4833	0.5861	0.6375
353	0.6708	0.6014	0.5417	0.5736	0.5861	0.6375
354	0.6903	0.6014	0.5417	0.4903	0.5861	0.6375
355	0.6431	0.6014	0.5417	0.6	0.5861	0.6375
356	0.6569	0.6014	0.5417	0.5375	0.5861	0.6375
357	0.6069	0.6014	0.5417	0.4931	0.5861	0.6375
358	0.5875	0.6014	0.5417	0.4931	0.5861	0.6486
359	0.6194	0.6014	0.5417	0.5722	0.5861	0.6486
360	0.6542	0.6014	0.5417	0.5056	0.5861	0.6375
361	0.6181	0.6014	0.5542	0.5847	0.5861	0.6375
362	0.6431	0.6014	0.5542	0.4833	0.5861	0.6375
363	0.6556	0.6014	0.5542	0.5264	0.5972	0.6375
364	0.5861	0.6014	0.5542	0.4833	0.5972	0.6486
365	0.6333	0.6014	0.5542	0.4653	0.5972	0.6486
366	0.6653	0.6014	0.5417	0.4694	0.5972	0.6486
367	0.6333	0.6014	0.5417	0.4833	0.575	0.6486
368	0.6556	0.6014	0.5417	0.5722	0.575	0.6486
369	0.5861	0.6014	0.5417	0.4722	0.575	0.6486
370	0.6194	0.6014	0.5417	0.4333	0.575	0.6486
371	0.6431	0.6014	0.5417	0.4917	0.575	0.6486
372	0.5806	0.6014	0.5417	0.4833	0.5764	0.6486
373	0.6056	0.6014	0.5417	0.5806	0.5764	0.6486
374	0.6556	0.6014	0.5417	0.4722	0.5764	0.6486
375	0.6569	0.6014	0.5417	0.5542	0.5764	0.6486
376	0.6556	0.6014	0.5417	0.5056	0.5875	0.6486
377	0.6097	0.6014	0.5417	0.5542	0.5875	0.6486
378	0.6681	0.6014	0.5417	0.5667	0.5875	0.6486
379	0.6306	0.6014	0.5417	0.5431	0.5875	0.6486
380	0.6444	0.6014	0.5417	0.5056	0.5875	0.6486
381	0.6778	0.6014	0.5417	0.5306	0.5875	0.6486
382	0.6208	0.6014	0.5417	0.5153	0.5875	0.6486
383	0.6319	0.6014	0.5417	0.4722	0.5875	0.6486
384	0.6319	0.6014	0.5417	0.5069	0.5875	0.6486
385	0.6306	0.6014	0.5417	0.5194	0.5875	0.6486
386	0.6403	0.6014	0.5417	0.4958	0.5875	0.6486
387	0.6181	0.6014	0.5417	0.5486	0.5875	0.6486
388	0.6778	0.6014	0.5417	0.4306	0.5875	0.6486
389	0.6194	0.6014	0.5417	0.5028	0.5986	0.6486
390	0.5931	0.6014	0.5417	0.4903	0.6236	0.6486
391	0.6528	0.6014	0.5417	0.5014	0.6236	0.6486
392	0.6681	0.6014	0.5417	0.6125	0.6236	0.6486
393	0.5972	0.6014	0.5417	0.4694	0.6236	0.6486
394	0.6556	0.6014	0.5417	0.3944	0.6236	0.6486
395	0.6111	0.6014	0.5417	0.5528	0.6236	0.6486
396	0.6417	0.6014	0.5417	0.5681	0.6236	0.6486
397	0.6292	0.6014	0.5417	0.5403	0.6236	0.6486
398	0.6694	0.6014	0.5417	0.5306	0.6236	0.6486
399	0.6458	0.6014	0.5417	0.5194	0.6236	0.6486
400	0.6083	0.6014	0.5417	0.5514	0.6361	0.6486
401	0.5819	0.6014	0.5417	0.5153	0.6361	0.6486
402	0.6083	0.6014	0.5417	0.4083	0.6361	0.6486
403	0.6431	0.6014	0.5417	0.5778	0.6361	0.6486
404	0.6667	0.6014	0.5417	0.5306	0.6361	0.6486
405	0.5847	0.6014	0.5417	0.5042	0.6236	0.6486
406	0.6569	0.6014	0.5417	0.5042	0.6236	0.6486
407	0.6431	0.6014	0.5417	0.5889	0.6236	0.6486
408	0.5847	0.6014	0.5417	0.4417	0.6236	0.6486
409	0.6319	0.6014	0.5417	0.5069	0.6236	0.6486
410	0.6333	0.6014	0.5417	0.4458	0.6236	0.6486
411	0.6319	0.6014	0.5417	0.5403	0.6236	0.6486
412	0.6306	0.6014	0.5417	0.5167	0.6361	0.6486
413	0.6583	0.6014	0.5417	0.4694	0.6361	0.6486
414	0.6417	0.6014	0.5417	0.5528	0.6486	0.6611
415	0.6528	0.6014	0.5417	0.5153	0.6111	0.6611
416	0.6208	0.6014	0.5417	0.4389	0.6556	0.6611
417	0.6111	0.6014	0.5417	0.4458	0.6556	0.6722
418	0.6486	0.6014	0.5417	0.5111	0.6556	0.6722
419	0.6208	0.6014	0.5417	0.5153	0.6556	0.6722
420	0.5958	0.6014	0.5417	0.5486	0.6556	0.6722
421	0.5958	0.6014	0.5417	0.5986	0.6556	0.6722
422	0.6181	0.6014	0.5417	0.5986	0.6556	0.6722
423	0.6319	0.6014	0.5417	0.5042	0.6556	0.6722
424	0.6569	0.6014	0.5417	0.4722	0.6556	0.6722
425	0.6417	0.6014	0.5417	0.6125	0.6556	0.6722
426	0.6319	0.6014	0.5417	0.4681	0.6556	0.6722
427	0.5958	0.6014	0.5417	0.4653	0.6556	0.6722
428	0.6542	0.6014	0.5417	0.5681	0.6556	0.6722
429	0.6292	0.6014	0.5417	0.5528	0.6556	0.6722
430	0.5694	0.6014	0.5417	0.5792	0.6181	0.6722
431	0.5958	0.6014	0.5417	0.6111	0.6181	0.6722
432	0.5958	0.6014	0.5417	0.5319	0.6181	0.6611
433	0.6431	0.6014	0.5417	0.5917	0.6069	0.6611
434	0.6806	0.6014	0.5417	0.4708	0.5958	0.6611
435	0.5958	0.6014	0.5417	0.5417	0.6069	0.6611
436	0.6458	0.6014	0.5417	0.5431	0.5583	0.6611
437	0.6542	0.6014	0.5417	0.5889	0.5958	0.6611
438	0.6667	0.6014	0.5417	0.5389	0.5958	0.6611
439	0.6458	0.6014	0.5417	0.4347	0.5958	0.6611
440	0.5972	0.6014	0.5417	0.45	0.5458	0.6611
441	0.6681	0.6014	0.5417	0.5417	0.5458	0.6611
442	0.6181	0.6014	0.5417	0.5514	0.5458	0.6611
443	0.6083	0.6014	0.5417	0.5014	0.5722	0.6611
444	0.6542	0.6014	0.5417	0.5764	0.5722	0.6611
445	0.6681	0.6014	0.5417	0.5181	0.5722	0.6611
446	0.6292	0.6014	0.5417	0.5792	0.5847	0.6611
447	0.6194	0.6014	0.5417	0.5514	0.5708	0.6611
448	0.6431	0.6014	0.5417	0.5972	0.5708	0.6611
449	0.6403	0.6014	0.5417	0.5681	0.5583	0.6611
450	0.6042	0.6014	0.5417	0.4931	0.5583	0.6611
451	0.6431	0.6014	0.5417	0.5986	0.5583	0.6611
452	0.6569	0.6014	0.5417	0.4806	0.5458	0.6611
453	0.5972	0.6014	0.5417	0.4931	0.5458	0.6611
454	0.6319	0.6014	0.5417	0.5139	0.5458	0.6611
455	0.5958	0.6014	0.5417	0.4833	0.5458	0.6611
456	0.6097	0.6014	0.5417	0.5264	0.5583	0.6611
457	0.6083	0.6014	0.5417	0.5167	0.5472	0.6611
458	0.5958	0.6014	0.5417	0.4236	0.5472	0.6611
459	0.6542	0.6014	0.5417	0.5056	0.5347	0.6611
460	0.6458	0.6014	0.5417	0.5278	0.5347	0.6611
461	0.6208	0.6014	0.5417	0.5917	0.5472	0.6611
462	0.5958	0.6014	0.5417	0.4986	0.5472	0.6611
463	0.6083	0.6014	0.5417	0.5264	0.5472	0.6611
464	0.6222	0.6014	0.5417	0.5264	0.5347	0.6611
465	0.6431	0.6014	0.5417	0.5347	0.5472	0.6611
466	0.6222	0.6014	0.5417	0.4694	0.5361	0.6611
467	0.6583	0.6014	0.5417	0.5167	0.5236	0.6611
468	0.5875	0.6014	0.5417	0.5889	0.5236	0.6611
469	0.6069	0.6014	0.5417	0.5875	0.5236	0.6611
470	0.6083	0.6014	0.5417	0.55	0.5236	0.6611
471	0.5944	0.6014	0.5417	0.5139	0.5236	0.6611
472	0.5944	0.6014	0.5417	0.5222	0.5472	0.6611
473	0.6417	0.6014	0.5417	0.5153	0.5472	0.6611
474	0.5833	0.6014	0.5417	0.5278	0.5361	0.6611
475	0.5597	0.6014	0.5417	0.4472	0.5361	0.6611
476	0.6194	0.6014	0.5417	0.5597	0.5486	0.6736
477	0.6542	0.6014	0.5417	0.5403	0.5486	0.6736
478	0.5458	0.6014	0.5417	0.5069	0.5361	0.6736
479	0.5958	0.6014	0.5417	0.5194	0.5361	0.6736
480	0.6444	0.6014	0.5417	0.5556	0.5486	0.6736
481	0.575	0.6014	0.5417	0.4722	0.5486	0.6736
