## Supplementary data 6 for "Obfuscation via pitch-shifting for balancing privacy and diagnostic utility in voice-based cognitive assessment"

pitch_shifted_level (Dementia Bank)	EER	RF_accuracy	SVM_accuracy	KNN_accuracy	MLP_accuracy	AdaBoost_accuracy	GaussianNB_accuracy	Average classification accuracy	AUC speaker recognition	Total performance (0.05)	Total performance (0.1)	Total performance (0.15)	Total performance (0.2)	Total performance (0.25)	Total performance (0.3)	Total performance (0.35)	Total performance (0.4)	Total performance (0.45)	Total performance (0.5)	Total performance (0.55)	Total performance (0.6)	Total performance (0.65)	Total performance (0.7)	Total performance (0.75)	Total performance (0.8)	Total performance (0.85)	Total performance (0.9)	Total performance (0.95)	Total performance (1.0)
0.05	0.0083	0.7764	0.6347	0.6778	0.7153	0.7681	0.7611	0.722233333	0.9918	0.686536666	0.65084	0.615143333	0.579446666	0.54375	0.508053333	0.472356666	0.43666	0.400963333	0.365266667	0.32957	0.293873333	0.258176667	0.22248	0.186783333	0.151086667	0.11539	0.079693333	0.043996667	0.0083
0.1	0.0155	0.7986	0.6347	0.6681	0.7056	0.7611	0.7375	0.7176	0.9917	0.682495	0.64739	0.612285	0.57718	0.542075	0.50697	0.471865	0.43676	0.401655	0.36655	0.331445	0.29634	0.261235	0.22613	0.191025	0.15592	0.120815	0.08571	0.050605	0.0155
0.15	0.0228	0.7861	0.6347	0.6806	0.7167	0.6306	0.7375	0.6977	0.9911	0.663955	0.63021	0.596465	0.56272	0.528975	0.49523	0.461485	0.42774	0.393995	0.36025	0.326505	0.29276	0.259015	0.22527	0.191525	0.15778	0.124035	0.09029	0.056545	0.0228
0.2	0.0136	0.7833	0.6569	0.6583	0.7278	0.7667	0.7389	0.721983333	0.9898	0.686564166	0.651145	0.615725833	0.580306666	0.5448875	0.509468333	0.474049166	0.43863	0.403210833	0.367791667	0.3323725	0.296953333	0.261534167	0.226115	0.190695833	0.155276667	0.1198575	0.084438333	0.049019167	0.0136
0.25	0.0259	0.75	0.6472	0.6444	0.7028	0.6431	0.6556	0.67385	0.9865	0.6414525	0.609055	0.5766575	0.54426	0.5118625	0.479465	0.4470675	0.41467	0.3822725	0.349875	0.3174775	0.28508	0.2526825	0.220285	0.1878875	0.15549	0.1230925	0.090695	0.0582975	0.0259
0.3	0.0438	0.7139	0.6014	0.6792	0.6903	0.6486	0.7028	0.6727	0.982	0.641255	0.60981	0.578365	0.54692	0.515475	0.48403	0.452585	0.42114	0.389695	0.35825	0.326805	0.29536	0.263915	0.23247	0.201025	0.16958	0.138135	0.10669	0.075245	0.0438
0.35	0.0676	0.7014	0.6347	0.725	0.7	0.5917	0.7139	0.677783333	0.9736	0.647274166	0.616765	0.586255833	0.555746666	0.5252375	0.494728333	0.464219166	0.43371	0.403200833	0.372691667	0.3421825	0.311673333	0.281164167	0.250655	0.220145833	0.189636667	0.1591275	0.128618333	0.098109167	0.0676
0.4	0.0931	0.6917	0.5889	0.6778	0.6903	0.6694	0.7139	0.672	0.9621	0.643055	0.61411	0.585165	0.55622	0.527275	0.49833	0.469385	0.44044	0.411495	0.38255	0.353605	0.32466	0.295715	0.26677	0.237825	0.20888	0.179935	0.15099	0.122045	0.0931
0.45	0.1213	0.6903	0.6125	0.6944	0.5764	0.575	0.6292	0.629633333	0.9478	0.604216666	0.5788	0.553383333	0.527966666	0.50255	0.477133333	0.451716666	0.4263	0.400883333	0.375466667	0.35005	0.324633333	0.299216667	0.2738	0.248383333	0.222966667	0.19755	0.172133333	0.146716667	0.1213
0.5	0.1412	0.6306	0.6125	0.6556	0.6681	0.4681	0.5958	0.605116667	0.9294	0.581920834	0.558725	0.535529167	0.512333334	0.4891375	0.465941667	0.442745834	0.41955	0.396354167	0.373158334	0.3499625	0.326766667	0.303570833	0.280375	0.257179167	0.233983333	0.2107875	0.187591667	0.164395833	0.1412
0.55	0.1796	0.6556	0.625	0.6694	0.6333	0.5833	0.6569	0.63725	0.9092	0.6143675	0.591485	0.5686025	0.54572	0.5228375	0.499955	0.4770725	0.45419	0.4313075	0.408425	0.3855425	0.36266	0.3397775	0.316895	0.2940125	0.27113	0.2482475	0.225365	0.2024825	0.1796
0.6	0.1903	0.6569	0.6014	0.5597	0.6569	0.5431	0.6236	0.606933333	0.8884	0.586101666	0.56527	0.544438333	0.523606666	0.502775	0.481943333	0.461111666	0.44028	0.419448333	0.398616667	0.377785	0.356953333	0.336121667	0.31529	0.294458333	0.273626667	0.252795	0.231963333	0.211131667	0.1903
0.65	0.2119	0.6208	0.6014	0.5944	0.6319	0.5944	0.6111	0.609	0.8667	0.589145	0.56929	0.549435	0.52958	0.509725	0.48987	0.470015	0.45016	0.430305	0.41045	0.390595	0.37074	0.350885	0.33103	0.311175	0.29132	0.271465	0.25161	0.231755	0.2119
0.7	0.2311	0.5722	0.5889	0.5458	0.5944	0.5264	0.6208	0.57475	0.8455	0.5575675	0.540385	0.5232025	0.50602	0.4888375	0.471655	0.4544725	0.43729	0.4201075	0.402925	0.3857425	0.36856	0.3513775	0.334195	0.3170125	0.29983	0.2826475	0.265465	0.2482825	0.2311
0.75	0.2583	0.5958	0.6014	0.6181	0.6097	0.6556	0.6236	0.617366667	0.8256	0.599413334	0.58146	0.563506667	0.545553334	0.5276	0.509646667	0.491693334	0.47374	0.455786667	0.437833334	0.41988	0.401926667	0.383973333	0.36602	0.348066667	0.330113333	0.31216	0.294206667	0.276253333	0.2583
0.8	0.2664	0.575	0.6014	0.5694	0.5708	0.6319	0.6931	0.606933333	0.807	0.589906666	0.57288	0.555853333	0.538826666	0.5218	0.504773333	0.487746666	0.47072	0.453693333	0.436666667	0.41964	0.402613333	0.385586667	0.36856	0.351533333	0.334506667	0.31748	0.300453333	0.283426667	0.2664
0.85	0.2908	0.6347	0.6014	0.5375	0.675	0.6097	0.6667	0.620833333	0.7886	0.604331666	0.58783	0.571328333	0.554826666	0.538325	0.521823333	0.505321666	0.48882	0.472318333	0.455816667	0.439315	0.422813333	0.406311667	0.38981	0.373308333	0.356806667	0.340305	0.323803333	0.307301667	0.2908
0.9	0.3095	0.5736	0.6014	0.5028	0.6069	0.5153	0.6319	0.571983333	0.773	0.558859166	0.545735	0.532610833	0.519486666	0.5063625	0.493238333	0.480114166	0.46699	0.453865833	0.440741667	0.4276175	0.414493333	0.401369167	0.388245	0.375120833	0.361996667	0.3488725	0.335748333	0.322624167	0.3095
0.95	0.3186	0.5861	0.6014	0.525	0.6542	0.5847	0.6111	0.59375	0.7589	0.5799925	0.566235	0.5524775	0.53872	0.5249625	0.511205	0.4974475	0.48369	0.4699325	0.456175	0.4424175	0.42866	0.4149025	0.401145	0.3873875	0.37363	0.3598725	0.346115	0.3323575	0.3186
1	0.3254	0.5847	0.6014	0.5597	0.6139	0.6	0.6319	0.5986	0.7455	0.58494	0.57128	0.55762	0.54396	0.5303	0.51664	0.50298	0.48932	0.47566	0.462	0.44834	0.43468	0.42102	0.40736	0.3937	0.38004	0.36638	0.35272	0.33906	0.3254
